# Influenza vaccination and single cell multiomics reveal sex dimorphic immune imprints of prior mild COVID-19

**DOI:** 10.1101/2022.02.17.22271138

**Authors:** Rachel Sparks, William W. Lau, Can Liu, Kyu Lee Han, Kiera L. Vrindten, Guangping Sun, Milann Cox, Sarah F. Andrews, Neha Bansal, Laura E. Failla, Jody Manischewitz, Gabrielle Grubbs, Lisa R. King, Galina Koroleva, Stephanie Leimenstoll, LaQuita Snow, OP11 Clinical Staff, Jinguo Chen, Juanjie Tang, Amrita Mukherjee, Brian A. Sellers, Richard Apps, Adrian B. McDermott, Andrew J. Martins, Evan M. Bloch, Hana Golding, Surender Khurana, John S. Tsang

## Abstract

Viral infections can have profound and durable functional impacts on the immune system. There is an urgent need to characterize the long-term immune effects of SARS-CoV-2 infection given the persistence of symptoms in some individuals and the continued threat of novel variants. Here we use systems immunology, including longitudinal multimodal single cell analysis (surface proteins, transcriptome, and V(D)J sequences) from 33 previously healthy individuals after recovery from mild, non-hospitalized COVID-19 and 40 age- and sex-matched healthy controls with no history of COVID-19 to comparatively assess the post-infection immune status (mean: 151 days after diagnosis) and subsequent innate and adaptive responses to seasonal influenza vaccination. Identification of both sex-specific and -independent temporally stable changes, including signatures of T-cell activation and repression of innate defense/immune receptor genes (e.g., Toll-like receptors) in monocytes, suggest that mild COVID-19 can establish new post-recovery immunological set-points. COVID-19-recovered males had higher innate, influenza-specific plasmablast, and antibody responses after vaccination compared to healthy males and COVID-19-recovered females, partly attributable to elevated pre-vaccination frequencies of a GPR56 expressing CD8+ T-cell subset in male recoverees that are “poised” to produce higher levels of IFNγ upon inflammatory stimulation. Intriguingly, by day 1 post-vaccination in COVID-19-recovered subjects, the expression of the repressed genes in monocytes increased and moved towards the pre-vaccination baseline of healthy controls, suggesting that the acute inflammation induced by vaccination could partly reset the immune states established by mild COVID-19. Our study reveals sex-dimorphic immune imprints and *in vivo* functional impacts of mild COVID-19 in humans, suggesting that prior COVID-19, and possibly respiratory viral infections in general, could change future responses to vaccination and in turn, vaccines could help reset the immune system after COVID-19, both in an antigen-agnostic manner.
