## Extended Data Table 9 for "Influenza vaccination and single cell multiomics reveal sex dimorphic immune imprints of prior mild COVID-19"

### Sheet: MN - Female
Day 0 and D28 influenza microneutralization titers and day 28 vs. day 0 fold change for COVR-F and HC-F under 65 years of age. Model results accounted for age and race for day 0 titers as well as day 0 titer and vaccination history for day 28 titers and fold change.
			Day 0				Day 28				D28/D0 Fold Change
Subject ID	Sex	Group	A/CNIC/1909	A/HongKong/2671/2019	B/Puket/3073/2013	B/Washington/02/2019	A/CNIC/1909	A/HongKong/2671/2019	B/Puket/3073/2013	B/Washington/02/2019	A/CNIC/1909	A/HongKong/2671/2019	B/Puket/3073/2013	B/Washington/02/2019
COVR-23	Female	COVR	10	160	20	20	80	1280	40	160	8	8	2	8
COVR-10	Female	COVR	160	40	40	40	320	320	160	640	2	8	4	16
COVR-16	Female	COVR	40	10	20	160	320	160	80	320	8	16	4	2
COVR-5	Female	COVR	320	80	160	160	640	640	160	160	2	8	1	1
COVR-20	Female	COVR	160	1280	320	80	320	1280	320	80	2	1	1	1
COVR-31	Female	COVR	80	640	40	10	160	1280	40	10	2	2	1	1
COVR-11	Female	COVR	40	640	20	40	160	640	20	40	4	1	1	1
COVR-12	Female	COVR	320	2560	160	320	320	2560	320	640	1	1	2	2
COVR-1	Female	COVR	160	1280	10	640	640	1280	20	1280	4	1	2	2
COVR-33	Female	COVR	10	1280	160	40	10	1280	160	80	1	1	1	2
COVR-24	Female	COVR	160	160	40	10	320	160	40	10	2	1	1	1
COVR-9	Female	COVR	160	640	320	10	640	2560	640	20	4	4	2	2
COVR-2	Female	COVR	80	160	20	160	320	640	80	160	4	4	4	1
COVR-26	Female	COVR	160	1280	160	10	320	1280	320	10	2	1	2	1
COVR-29	Female	COVR	10	320	40	20	10	640	80	20	1	2	2	1
HC-19	Female	HC	320	1280	160	1280	320	1280	160	1280	1	1	1	1
HC-5	Female	HC	160	2560	640	40	1280	20480	640	80	8	8	1	2
HC-1	Female	HC	640	640	160	80	640	640	320	80	1	1	2	1
HC-6	Female	HC	640	320	320	640	1280	2560	640	1280	2	8	2	2
HC-4	Female	HC	10	320	160	160	40	640	160	160	4	2	1	1
HC-39	Female	HC	160	1280	160	10	160	1280	160	10	1	1	1	1
HC-18	Female	HC	640	1280	320	640	1280	1280	320	1280	2	1	1	2
HC-28	Female	HC	10	80	40	80	10	160	80	160	1	2	2	2
HC-16	Female	HC	640	640	160	80	640	1280	160	160	1	2	1	2
HC-22	Female	HC	40	320	40	80	640	640	40	160	16	2	1	2
HC-23	Female	HC	10	320	20	160	10	640	20	160	1	2	1	1
HC-15	Female	HC	160	1280	320	1280	320	1280	320	1280	2	1	1	1
HC-35	Female	HC	160	1280	320	80	160	1280	640	80	1	1	2	1
HC-34	Female	HC	80	320	80	10	640	1280	80	40	8	4	1	4
HC-40	Female	HC	10	320	10	640	40	2560	10	640	4	8	1	1
HC-33	Female	HC	40	1280	80	40	640	2560	160	160	16	2	2	4
	COVR vs. HC estimate		-0.084209	-0.214203	-0.276161	-0.47739	0.0383806	-0.0510381	0.129237	0.0230497	-0.206326	-0.179311	0.3209	0.363891
	p-value		0.650878	0.254096	0.0864796	0.038424	0.800744	0.66111	0.215696	0.844182	0.545959	0.525928	0.346296	0.290161

### Sheet: Standardized MN - Female
Standardized influenza microneutralization titers across four individual strain measurements at days 0 and 28 for COVR-F and HC-F under 65 years of age. Model results accounted for age and race for day 0 titer as well as day 0 titer and vaccination history for post-vaccination levels and fold changes.
Subject ID	Sex	Group	D0	D28
COVR-23	Female	COVR	-0.924712	0.576949
COVR-10	Female	COVR	0.214583	1.15368
COVR-16	Female	COVR	0.258101	0.705892
COVR-5	Female	COVR	0.682923	1.15126
COVR-20	Female	COVR	0.871339	0.871339
COVR-31	Female	COVR	0.0763954	0.576949
COVR-11	Female	COVR	0.0763954	0.214583
COVR-12	Female	COVR	1.0775	1.15368
COVR-1	Female	COVR	1.15368	1.60147
COVR-33	Female	COVR	0.576949	0.576949
COVR-24	Female	COVR	0.214583	0.682923
COVR-9	Female	COVR	0.871339	1.45766
COVR-2	Female	COVR	0.258101	0.682923
COVR-26	Female	COVR	0.576949	0.871339
COVR-29	Female	COVR	-0.424158	0.0763954
HC-19	Female	HC	1.60147	1.60147
HC-5	Female	HC	1.45766	2.57916
HC-1	Female	HC	1.15126	1.15126
HC-6	Female	HC	1.15368	1.6196
HC-4	Female	HC	0.285017	0.285017
HC-39	Female	HC	0.576949	0.576949
HC-18	Female	HC	1.15368	1.6196
HC-28	Female	HC	-0.189689	0.258101
HC-16	Female	HC	1.15126	1.15126
HC-22	Female	HC	-0.189689	1.15126
HC-23	Female	HC	0.258101	0.258101
HC-15	Female	HC	1.60147	1.60147
HC-35	Female	HC	0.871339	1.45766
HC-34	Female	HC	-0.253757	1.15126
HC-40	Female	HC	1.15368	1.15368
HC-33	Female	HC	0.576949	1.15126
	COVR vs. HC estimate		-0.370964	-0.0715818
	p-value		0.00775857	0.682003

### Sheet: MN - Male
Day 0 and D28 influenza microneutralization titers and day 28 vs. day 0 fold change for COVR-M and HC-M under 65 years of age. Model results accounted for age and race for day 0 titers as well as day 0 titer and vaccination history for day 28 titers and fold change.
			Day 0				Day 28				D28/D0 Fold Change
Subject ID	Sex	Group	A/CNIC/1909	A/HongKong/2671/2019	B/Puket/3073/2013	B/Washington/02/2019	A/CNIC/1909	A/HongKong/2671/2019	B/Puket/3073/2013	B/Washington/02/2019	A/CNIC/1909	A/HongKong/2671/2019	B/Puket/3073/2013	B/Washington/02/2019
COVR-19	Male	COVR	80	320	40	40	80	1280	40	40	1	4	1	1
COVR-6	Male	COVR	80	1280	160	160	160	1280	160	160	2	1	1	1
COVR-28	Male	COVR	80	160	160	80	160	320	160	80	2	2	1	1
COVR-13	Male	COVR	80	640	80	320	320	1280	160	1280	4	2	2	4
COVR-4	Male	COVR	320	1280	320	80	640	1280	320	80	2	1	1	1
COVR-15	Male	COVR	40	640	320	1280	1280	5120	1280	5120	32	8	4	4
COVR-22	Male	COVR	10	640	20	10	320	2560	160	20	32	4	8	2
COVR-14	Male	COVR	320	640	320	20	1280	1280	640	40	4	2	2	2
COVR-21	Male	COVR	160	640	320	160	2600	1280	320	160	16.25	2	1	1
COVR-25	Male	COVR	80	1280	320	1280	80	1280	320	1280	1	1	1	1
COVR-8	Male	COVR	80	640	20	160	160	640	40	160	2	1	2	1
COVR-18	Male	COVR	160	320	320	10	640	5120	320	10	4	16	1	1
COVR-30	Male	COVR	10	40	40	40	10	1290	1280	1280	1	32.25	32	32
COVR-27	Male	COVR	20	320	20	10	20	640	20	20	1	2	1	2
HC-9	Male	HC	320	640	160	160	640	1280	320	160	2	2	2	1
HC-37	Male	HC	40	1280	160	10	160	1280	160	10	4	1	1	1
HC-21	Male	HC	80	640	160	160	160	640	160	160	2	1	1	1
HC-12	Male	HC	160	160	80	80	160	640	160	80	1	4	2	1
HC-30	Male	HC	20	20	20	80	20	20	20	160	1	1	1	2
HC-14	Male	HC	10	20	80	320	10	320	160	320	1	16	2	1
HC-31	Male	HC	10	10	40	20	10	40	40	40	1	4	1	2
HC-7	Male	HC	160	640	20	320	640	1280	20	320	4	2	1	1
HC-26	Male	HC	80	160	40	40	80	640	40	40	1	4	1	1
HC-20	Male	HC	160	320	80	160	320	320	80	640	2	1	1	4
HC-27	Male	HC	40	1280	160	40	160	1280	320	40	4	1	2	1
HC-17	Male	HC	640	1280	640	80	1280	2560	1280	80	2	2	2	1
HC-38	Male	HC	80	160	20	80	80	640	40	80	1	4	2	1
	COVR vs. HC estimate		0.0319392	0.385129	0.184274	0.0354114	0.283655	0.226828	0.151708	0.144482	1.10913	0.641978	0.818348	0.583142
	p-value		0.871747	0.0568795	0.278109	0.882761	0.0839521	0.081191	0.165762	0.230609	0.00270371	0.0337156	0.0138433	0.118982

### Sheet: Standardized MN - Male
Standardized influenza microneutralization titers across four individual strain measurements at days 0 and 28 for COVR-M and HC-M under 65 years of age. Model results accounted for age and race for day 0 titer as well as day 0 titer and vaccination history for post-vaccination levels and fold changes.
Subject ID	Sex	Group	D0	D28
COVR-19	Male	COVR	-0.253757	0.576949
COVR-6	Male	COVR	0.576949	0.576949
COVR-28	Male	COVR	0.285017	0.285017
COVR-13	Male	COVR	0.705892	1.60147
COVR-4	Male	COVR	0.871339	1.15126
COVR-15	Male	COVR	1.60147	2.49705
COVR-22	Male	COVR	0.0763954	1.0775
COVR-14	Male	COVR	0.871339	1.6196
COVR-21	Male	COVR	0.871339	2.09842
COVR-25	Male	COVR	1.60147	1.60147
COVR-8	Male	COVR	0.258101	0.258101
COVR-18	Male	COVR	0.871339	1.57806
COVR-30	Male	COVR	-0.637479	2.04398
COVR-27	Male	COVR	-0.424158	0.0763954
HC-9	Male	HC	0.682923	1.15126
HC-37	Male	HC	0.576949	0.576949
HC-21	Male	HC	0.285017	0.285017
HC-12	Male	HC	0.214583	0.285017
HC-30	Male	HC	-0.189689	0.258101
HC-14	Male	HC	0.705892	0.705892
HC-31	Male	HC	-0.887626	-0.637479
HC-7	Male	HC	0.705892	1.15126
HC-26	Male	HC	-0.253757	0.0763954
HC-20	Male	HC	0.258101	1.15368
HC-27	Male	HC	0.576949	0.871339
HC-17	Male	HC	1.45766	2.04398
HC-38	Male	HC	-0.189689	0.0763954
	COVR vs. HC estimate		0.139476	0.426126
	p-value		0.364515	0.0221882

### Sheet: SPR - Female
Influenza antibody avidity at days 0, 7, and 28 as well as day7/28 vs. day 0 fold change for COVR-F and HC-F under 65 years of age. Model results accounted for age and race for day 0 avidity as well as day 0 avidity and vaccination history for post-vaccination levels and fold changes.
			Day 0		Day 7		Day 28		D7/D0 Fold Change		D28/D0 Fold Change
Subject ID	Sex	Group	H1 HA2 stem	H1N1 HA1 (A/Hawaii/70/2019)	H1 HA2 stem	H1N1 HA1 (A/Hawaii/70/2019)	H1 HA2 stem	H1N1 HA1 (A/Hawaii/70/2019)	H1 HA2 stem	H1N1 HA1 (A/Hawaii/70/2019)	H1 HA2 stem	H1N1 HA1 (A/Hawaii/70/2019)
COVR-23	Female	COVR	265.87	24.85	666.9	321.75	445.27	210.53	2.50837	12.9477	1.67477	8.47203
COVR-10	Female	COVR	569.9	25.65	874.34	179.45	822.22	116.48	1.5342	6.9961	1.44274	4.54113
COVR-16	Female	COVR	212.78	30.75	542.26	315.43	425.36	502.64	2.54845	10.2579	1.99906	16.346
COVR-5	Female	COVR	475.17	177.65	1205.59	680.89	796.47	397.88	2.53718	3.83276	1.67618	2.23968
COVR-20	Female	COVR	893.75	51.79	1104.73	137.3	1034.66	121.16	1.23606	2.65109	1.15766	2.33945
COVR-31	Female	COVR	523.95	46.53	728.49	69.33	716.47	69.59	1.39038	1.49001	1.36744	1.49559
COVR-11	Female	COVR	226.3	222.19	192.61	343.86	321.13	371.83	0.851127	1.54759	1.41905	1.67348
COVR-12	Female	COVR	1065.42	348.86	1102.22	364.59	1128.27	368.43	1.03454	1.04509	1.05899	1.0561
COVR-1	Female	COVR	115.76	20.57	127.69	25.63	198.02	39.78	1.10306	1.24599	1.71061	1.93388
COVR-33	Female	COVR	241.24	39.62	434.01	25.69	518.58	66.42	1.79908	0.64841	2.14964	1.67643
COVR-24	Female	COVR	402.11	168.47	537.47	152.69	519.91	182.79	1.33662	0.906333	1.29295	1.085
COVR-9	Female	COVR	199.82	133.64	589	435.18	614.93	537.82	2.94765	3.25636	3.07742	4.02439
COVR-2	Female	COVR	583.02	47.88	1622.54	81.73	1348.2	56.76	2.78299	1.70698	2.31244	1.18546
COVR-26	Female	COVR	448.47	28.02	636.42	85.02	623.71	89.15	1.41909	3.03426	1.39075	3.18166
COVR-29	Female	COVR	602.02	43.92	833.91	44.94	754.43	75.71	1.38519	1.02322	1.25316	1.72382
HC-19	Female	HC	987.13	180.27	1460.89	292.8	1391.7	346.69	1.47994	1.62423	1.40984	1.92317
HC-5	Female	HC	601.2	339.68	877.73	784.74	732.99	578.68	1.45996	2.31023	1.21921	1.7036
HC-1	Female	HC	1633.63	692.85	3455.58	1076.83	1374.45	601.53	2.11528	1.5542	0.841347	0.868197
HC-6	Female	HC	502.96	217.77	677.42	564.81	622.11	486.32	1.34687	2.59361	1.2369	2.23318
HC-4	Female	HC	574.15	136.95	831.39	200.05	32.52	5.26	1.44804	1.46075	0.0566403	0.0384082
HC-39	Female	HC	834.83	68.2	1028.43	120.26	866.07	102.75	1.2319	1.76334	1.03742	1.5066
HC-18	Female	HC	92.68	206.22	102.73	347.5	88.89	356.69	1.10844	1.68509	0.959107	1.72966
HC-28	Female	HC	743.38	14.14	1101.56	10.81	992.19	20.55	1.48183	0.764498	1.3347	1.45332
HC-16	Female	HC	1000.89	232.15	957.25	524.55	1373.33	442.1	0.956399	2.25953	1.37211	1.90437
HC-22	Female	HC	915.26	50.65	1163.75	343.82	1147.39	436.95	1.2715	6.78815	1.25362	8.62685
HC-23	Female	HC	9.46	41.72	91.03	86.78	194.69	36.46	9.62262	2.08006	20.5803	0.873921
HC-15	Female	HC	761.87	141.24	1119.54	239.26	892.52	186.45	1.46946	1.694	1.17149	1.32009
HC-35	Female	HC	1047.11	52.17	1323.62	64.59	1170.91	55.78	1.26407	1.23807	1.11823	1.0692
HC-34	Female	HC	551.63	71.03	1313.25	555.11	995.38	443.35	2.38067	7.81515	1.80443	6.24173
HC-40	Female	HC	229.15	39.86	1194.37	57.88	980.6	20.55	5.21218	1.45208	4.27929	0.515554
HC-33	Female	HC	444.34	42.8	1103.39	211.58	857.48	163.69	2.48321	4.94346	1.92978	3.82453
	COVR vs. HC estimate		-0.0806521	-0.188163	-0.0581951	-0.00988924	-0.00804608	0.142481	-0.0581951	-0.00988924	-0.0608391	-0.00981623
	p-value		0.614862	0.261002	0.379374	0.935876	0.952978	0.50046	0.379374	0.935876	0.357926	0.937002

### Sheet: Standardized SPR - Female
Standardized influenza antibody avidity across H1 HA2 stem and H1N1 HA1 measurements at days 0, 7, and 28 for COVR-F and HC-F under 65 years of age. Model results accounted for age and race for day 0 avidity as well as day 0 avidity and vaccination history for post-vaccination levels and fold changes.
Subject ID	Sex	Group	D0	D7	D28
COVR-23	Female	COVR	-0.702708	0.748063	0.42805
COVR-10	Female	COVR	0.0657336	0.497103	0.435159
COVR-16	Female	COVR	-0.927206	0.733095	1.08464
COVR-5	Female	COVR	0.299928	1.31365	0.908297
COVR-20	Female	COVR	0.519233	0.732827	0.666784
COVR-31	Female	COVR	-0.0189913	0.313175	0.296407
COVR-11	Female	COVR	0.46872	0.798206	0.857208
COVR-12	Female	COVR	0.809097	0.842372	0.850277
COVR-1	Female	COVR	-1.32673	-1.1608	-0.829125
COVR-33	Female	COVR	-0.800687	-0.208799	-0.0293741
COVR-24	Female	COVR	0.259897	0.185694	0.321448
COVR-9	Female	COVR	0.0851515	0.975906	1.13568
COVR-2	Female	COVR	0.0886729	1.12024	0.933561
COVR-26	Female	COVR	-0.175767	0.176998	0.156667
COVR-29	Female	COVR	0.120994	0.449388	0.348438
HC-19	Female	HC	0.619389	1.01447	0.965566
HC-5	Female	HC	0.788978	1.42075	1.19093
HC-1	Female	HC	1.32678	1.88217	1.22015
HC-6	Female	HC	0.45356	1.17262	1.05974
HC-4	Female	HC	0.103611	0.446337	-2.35563
HC-39	Female	HC	0.450499	0.660698	0.487525
HC-18	Female	HC	0.412443	0.80615	0.825844
HC-28	Female	HC	0.333567	0.729931	0.624542
HC-16	Female	HC	0.633341	1.11683	0.987809
HC-22	Female	HC	0.543201	0.798118	0.978969
HC-23	Female	HC	-0.793199	-0.240616	-0.894877
HC-15	Female	HC	0.358329	0.746249	0.517845
HC-35	Female	HC	0.67884	0.915016	0.791464
HC-34	Female	HC	0.0328943	1.15955	0.989939
HC-40	Female	HC	-0.827609	0.811458	0.612699
HC-33	Female	HC	-0.185092	0.731604	0.477479
	COVR vs. HC estimate		-0.260291	-0.142827	0.0475885
	p-value		0.160467	0.361102	0.880542

### Sheet: SPR - Male
Influenza antibody avidity at days 0, 7, and 28 as well as day7/28 vs. day 0 fold change for COVR-M and HC-M under 65 years of age. Model results accounted for age and race for day 0 avidity as well as day 0 avidity and vaccination history for post-vaccination levels and fold changes.
			Day 0		Day 7		Day 28		D7/D0 Fold Change		D28/D0 Fold Change
Subject ID	Sex	Group	H1 HA2 stem	H1N1 HA1 (A/Hawaii/70/2019)	H1 HA2 stem	H1N1 HA1 (A/Hawaii/70/2019)	H1 HA2 stem	H1N1 HA1 (A/Hawaii/70/2019)	H1 HA2 stem	H1N1 HA1 (A/Hawaii/70/2019)	H1 HA2 stem	H1N1 HA1 (A/Hawaii/70/2019)
COVR-19	Male	COVR	1764.41	74.2	1890.66	89.86	14.89	0.12	1.07155	1.21105	0.00843908	0.00161725
COVR-6	Male	COVR	927.74	34.79	1480.51	78.24	1128.74	45.56	1.59582	2.24892	1.21666	1.30957
COVR-28	Male	COVR	803.54	63.72	1053.31	128.6	867.74	89.49	1.31084	2.0182	1.0799	1.40443
COVR-13	Male	COVR	524.08	20.71	1089.57	195.76	920.3	144.01	2.07901	9.45244	1.75603	6.95365
COVR-4	Male	COVR	27.83	10.75	91.01	59.55	150.61	61.61	3.27021	5.53953	5.41179	5.73116
COVR-15	Male	COVR	482.06	131.86	986.44	618.37	902.22	546.39	2.0463	4.6896	1.87159	4.14371
COVR-22	Male	COVR	61.65	8.36	403.66	709.75	272.54	669.39	6.54761	84.8983	4.42076	80.0706
COVR-14	Male	COVR	301.14	599.98	398.04	710.32	549.91	1071.9	1.32178	1.18391	1.82609	1.78656
COVR-21	Male	COVR	805.52	221.71	1183.65	362.87	1198.54	623.36	1.46942	1.63669	1.48791	2.8116
COVR-25	Male	COVR	772.38	47.19	1068.74	100.89	982.3	101.37	1.3837	2.13795	1.27178	2.14812
COVR-8	Male	COVR	228.47	194.44	343.09	346.51	301.25	288.45	1.50169	1.78209	1.31855	1.48349
COVR-18	Male	COVR	285.53	46.31	709.51	323.45	609.18	408.89	2.48489	6.98445	2.13351	8.82941
COVR-30	Male	COVR	211.2	48.56	656.2	53.51	847.97	165.95	3.10701	1.10194	4.01501	3.41742
COVR-27	Male	COVR	773.16	12.24	874.68	47.85	863.42	42.58	1.13131	3.90931	1.11674	3.47876
HC-9	Male	HC	371.89	127.37	521.91	323.22	444.84	315.17	1.4034	2.53765	1.19616	2.47444
HC-37	Male	HC	737.4	128.64	848.71	195.46	838.15	116.46	1.15095	1.51943	1.13663	0.905317
HC-21	Male	HC	635.11	521.73	1011.38	667.89	841.84	573.85	1.59245	1.28014	1.3255	1.0999
HC-12	Male	HC	1059.07	145.49	1103.54	216.42	1167.79	318.06	1.04199	1.48752	1.10266	2.18613
HC-30	Male	HC	691.46	86.73	1205.27	1456.41	724.95	132.23	1.74308	16.7925	1.04843	1.52462
HC-14	Male	HC	49.98	114.19	33.16	99.57	43.14	96.4	0.663465	0.871968	0.863145	0.844207
HC-31	Male	HC	455.36	71.72	914.95	106.38	714.71	34.06	2.00929	1.48327	1.56955	0.474902
HC-7	Male	HC	421.51	196.04	581.05	90.13	1089.48	440.17	1.3785	0.459753	2.58471	2.24531
HC-26	Male	HC	385.74	484.06	472.85	614.31	435.54	561.34	1.22583	1.26908	1.1291	1.15965
HC-20	Male	HC	870.41	91.73	1261.83	191.09	1175.57	231.58	1.4497	2.08318	1.35059	2.52458
HC-27	Male	HC	494.31	165.36	679.81	351.2	557.75	273.3	1.37527	2.12385	1.12834	1.65276
HC-17	Male	HC	372.6	500.95	534.95	632.06	579.99	789.87	1.43572	1.26172	1.5566	1.57674
HC-38	Male	HC	575.9	26.24	678.94	48.3	692.53	49.95	1.17892	1.8407	1.20252	1.90358
HC-36	Male	HC	786.63	22.98	1649.75	163.86	N/A	N/A	2.09724	7.13055	N/A	N/A
	COVR vs. HC estimate		-0.126494	-0.374792	0.114016	0.142776	-0.0612474	0.0143963	0.114016	0.142776	0.125832	0.145749
	p-value		0.452046	0.0354266	0.105257	0.287219	0.673844	0.951197	0.105257	0.287219	0.0778602	0.295308

### Sheet: Standardized SPR - Male
Standardized influenza antibody avidity across H1 HA2 stem and H1N1 HA1 measurements at days 0, 7, and 28 for COVR-M and HC-M under 65 years of age. Model results accounted for age and race for day 0 avidity as well as day 0 avidity and vaccination history for post-vaccination levels and fold changes.
Subject ID	Sex	Group	D0	D7	D28
COVR-19	Male	COVR	1.20472	1.27437	-3.60766
COVR-6	Male	COVR	0.556851	1.02791	0.754497
COVR-28	Male	COVR	0.411998	0.684789	0.489467
COVR-13	Male	COVR	-0.0187412	0.718901	0.548736
COVR-4	Male	COVR	-1.81634	-0.524725	-0.499067
COVR-15	Male	COVR	0.0750347	1.24098	1.14761
COVR-22	Male	COVR	-2.00605	1.34497	1.30079
COVR-14	Male	COVR	1.2182	1.34557	1.65602
COVR-21	Male	COVR	0.467088	0.838805	1.24704
COVR-25	Male	COVR	0.372137	0.699446	0.614445
COVR-8	Male	COVR	0.368064	0.803998	0.665633
COVR-18	Male	COVR	-0.630808	0.752039	0.928891
COVR-30	Male	COVR	-0.678653	0.207846	0.466239
COVR-27	Male	COVR	0.373154	0.497495	0.484437
HC-9	Male	HC	0.0488959	0.751502	0.732473
HC-37	Male	HC	0.325427	0.467118	0.454499
HC-21	Male	HC	1.11276	1.2991	1.1846
HC-12	Male	HC	0.690286	0.731741	0.788775
HC-30	Male	HC	0.260596	1.8873	0.308265
HC-14	Male	HC	-0.0335186	-0.136885	-0.161297
HC-31	Male	HC	-0.160401	0.54286	0.293928
HC-7	Male	HC	0.374248	0.0852617	0.984508
HC-26	Male	HC	1.05622	1.23601	1.16797
HC-20	Male	HC	0.492563	0.866833	0.795467
HC-27	Male	HC	0.245839	0.814141	0.624927
HC-17	Male	HC	1.0821	1.2575	1.42566
HC-38	Male	HC	0.076289	0.24218	0.262155
HC-36	Male	HC	0.390562	1.137	N/A
	COVR vs. HC estimate		0.127521	0.223702	-0.131324
	p-value		0.495105	0.176775	0.697847
