## Extended Data Table 10 for "Influenza vaccination and single cell multiomics reveal sex dimorphic immune imprints of prior mild COVID-19"

### Sheet: CD8+ EM Protein Markers
Seurat FindMarker output identifying CITE-seq CD8 EM surface protein markers compared to other CD8 cells. Only proteins expressed in at least 50% of CD8 cells in either group are shown.
protein	pct.CD8_EM	pct.CD8_others	avg_diff	p_val	p_val_adj
PROT-CD11a	0.762	0.425	0.568399	0	0
PROT-CD18	0.654	0.392	0.399331	0	0
PROT-CD244	0.639	0.327	0.522222	0	0
PROT-CD27	0.428	0.687	-0.625398	0	0
PROT-CD7	0.329	0.681	-0.746925	0	0
PROT-CD73	0.309	0.659	-0.853141	0	0
PROT-CD95	0.59	0.341	0.494158	0	0
PROT-KLRG1	0.778	0.386	0.755933	0	0
PROT-CD45RA	0.407	0.726	-0.766445	0	0
PROT-CD62L	0.221	0.506	-0.648744	0	0
PROT-CD5	0.484	0.75	-0.438158	0	0
PROT-CD52	0.343	0.551	-0.345399	2.0316e-242	2.6614e-240
PROT-CD195	0.519	0.327	0.450392	9.45984e-214	1.23924e-211
PROT-CD8	0.911	0.947	-0.4445	2.89885e-213	3.79749e-211
PROT-CD3	0.733	0.853	-0.263343	2.41467e-208	3.16322e-206
PROT-CD127	0.365	0.56	-0.419866	1.31145e-182	1.718e-180
PROT-CD99	0.658	0.465	0.341142	1.0511e-165	1.37694e-163
PROT-CD49d	0.683	0.494	0.313536	1.57516e-158	2.06346e-156
PROT-CD48	0.429	0.589	-0.38231	3.85202e-147	5.04614e-145
PROT-TIGIT	0.673	0.5	0.364035	8.82999e-145	1.15673e-142
PROT-TCRab	0.528	0.649	-0.259105	3.79501e-110	4.97147e-108
PROT-CD279	0.627	0.516	0.355936	6.68803e-100	8.76132e-98
PROT-CD28	0.404	0.532	-0.257692	8.10774e-95	1.06211e-92
PROT-integrinBeta7	0.414	0.555	-0.340865	6.09094e-94	7.97913e-92
PROT-HLA-ABC	0.507	0.391	0.223891	6.50808e-84	8.52559e-82
PROT-CD81	0.672	0.564	0.300543	1.72365e-82	2.25798e-80
PROT-CD278	0.479	0.595	-0.246171	7.52731e-80	9.86078e-78
PROT-GPR56	0.506	0.329	0.137945	1.44926e-76	1.89854e-74
PROT-CD137	0.432	0.535	-0.24757	1.52602e-65	1.99909e-63
PROT-CD31	0.449	0.565	-0.0978099	4.19121e-45	5.49048e-43
PROT-CD2	0.784	0.872	-0.167827	1.49053e-44	1.95259e-42
PROT-CD319	0.568	0.489	0.165207	2.87718e-39	3.7691e-37
PROT-CD314	0.826	0.868	-0.204791	4.7158e-38	6.1777e-36
PROT-CD57	0.529	0.435	0.12924	2.44969e-24	3.2091e-22
PROT-CD223	0.472	0.533	-0.145693	2.07313e-23	2.71581e-21
PROT-CD183	0.54	0.603	-0.144952	2.86506e-22	3.75323e-20
PROT-CD270	0.441	0.5	-0.14528	1.00204e-18	1.31268e-16
PROT-CD83	0.468	0.522	-0.124652	9.95836e-17	1.30454e-14
PROT-CD45	0.643	0.703	-0.122017	4.25567e-11	5.57493e-09
PROT-HLA-E	0.528	0.554	-0.0737507	4.5254e-10	5.92828e-08
PROT-CD352	0.712	0.662	0.0215728	6.28829e-07	8.23766e-05
PROT-S1probe	0.505	0.453	-0.0405903	6.45333e-07	8.45386e-05

### Sheet: COVR-M CD8+ EM Protein Markers
Seurat FindMarker output identifying CD8 EM surface protein markers in COVR-M compared to all other groups, including COVR-F and HC. Only proteins expressed in at least 50% of CD8 EM cells and have higher expression (i.e. positive markers) in COVR-M are shown.
protein	pct.COVR-M	pct.others	avg_diff	p_val	p_val_adj
PROT-GPR56	0.639	0.43	0.461811	4.45e-131	5.83e-129
PROT-CD57	0.627	0.474	0.395209	2.5e-67	3.28e-65
PROT-CD244	0.722	0.592	0.246873	2.37e-50	3.1e-48
PROT-KLRG1	0.841	0.743	0.224028	9.89e-23	1.3e-20
PROT-CX3CR1	0.514	0.455	0.143918	2.46e-18	3.23e-16
PROT-TIGIT	0.699	0.659	0.152581	6.3e-16	8.25e-14
PROT-HLA-ABC	0.54	0.488	0.123113	1.09e-14	1.43e-12
PROT-CD11a	0.803	0.739	0.120343	9.9e-11	1.3e-08
PROT-CD18	0.688	0.635	0.0815	9.06e-08	1.19e-05
PROT-HLA-E	0.555	0.512	0.0901508	3.16e-06	0.000413582
PROT-CD45RO	0.529	0.48	0.0826113	5.76e-06	0.000754336
PROT-CD319	0.586	0.558	0.0640783	0.00445841	0.584051
PROT-CD99	0.679	0.647	0.0485189	0.142956	1
PROT-CD49d	0.698	0.674	0.00301715	0.271108	1
PROT-CD195	0.518	0.52	0.0139975	0.833164	1
