## Supplementary Information Table 1 for "Influenza vaccination and single cell multiomics reveal sex dimorphic immune imprints of prior mild COVID-19"

### Sheet: Sheet1
Pop #	Gate 1	Gate 2	Gate 3	Gate 4	Gate 5	Gate 6	Gate 7	Parent population	Subset name	Subset name in the frequency table
1	Live CD45+Lymphocytes	CD3+TCRgd+						Live CD45+Lymphocytes	gdT cells	CD3+TCRgd+
2	Live CD45+Lymphocytes	CD3+TCRgd+	CCR7+					Live CD45+Lymphocytes/CD3+TCRgd+	CCR7+ gdT cells	CCR7+TCRgd+
3	Live CD45+Lymphocytes	CD3+TCRgd+	CCR7-CD45RA+					Live CD45+Lymphocytes/CD3+TCRgd+	CCR7-CD45RA+ gdT cells	CCR7-CD45RA+TCRgd+
4	Live CD45+Lymphocytes	CD3+TCRgd+	CCR7-CD45RA-					Live CD45+Lymphocytes/CD3+TCRgd+	CCR7-CD45RA- gdT cells	CCR7-CD45RA-TCRgd+
5	Live CD45+Lymphocytes	CD3+TCRgd-						Live CD45+Lymphocytes	gdTCR- CD3+ T cells	CD3+TCRgd-
6	Live CD45+Lymphocytes	CD3+TCRgd-	CD3+CD56+					Live CD45+Lymphocytes/CD3+TCRgd-	NKT cells	CD3+CD56+
7	Live CD45+Lymphocytes	CD3+TCRgd-	CD3+CD56+	CD8+CD57+				Live CD45+Lymphocytes/CD3+TCRgd-/CD3+CD56+	CD8+CD57+ NKT cells	CD8+CD57+ NKT1
8	Live CD45+Lymphocytes	CD3+TCRgd-	CD3+CD56+	CD8+CD57-				Live CD45+Lymphocytes/CD3+TCRgd-/CD3+CD56+	CD8+CD57- NKT cells	CD8+CD57- NKT2
9	Live CD45+Lymphocytes	CD3+TCRgd-	CD3+CD56-					Live CD45+Lymphocytes/CD3+TCRgd-	T cells (dgTCR- CD56-)	CD3+CD56-
10	Live CD45+Lymphocytes	CD3+TCRgd-	CD4+CD8-					Live CD45+Lymphocytes/CD3+TCRgd-	T helper cells	CD4+
11	Live CD45+Lymphocytes	CD3+TCRgd-	CD4+CD8-	CD45RA+CCR7+				Live CD45+Lymphocytes/CD3+TCRgd-/CD4+CD8-	CD45RA+CCR7+ T helper cells	CD4+CD45RA+CCR7+
12	Live CD45+Lymphocytes	CD3+TCRgd-	CD4+CD8-	CD45RA+CCR7+	CD28+			Live CD45+Lymphocytes/CD3+TCRgd-/CD4+CD8-/CD45RA+CCR7+	Naive T helper cells	Naive CD4+
13	Live CD45+Lymphocytes	CD3+TCRgd-	CD4+CD8-	CD45RA+CCR7-				Live CD45+Lymphocytes/CD3+TCRgd-/CD4+CD8-	CD45RA+CCR7- T helper cells	CD4+CD45RA+CCR7-
14	Live CD45+Lymphocytes	CD3+TCRgd-	CD4+CD8-	CD45RA+CCR7-	CD28+			Live CD45+Lymphocytes/CD3+TCRgd-/CD4+CD8-/CD45RA+CCR7-	Effector T helper cells	Effector CD4+
15	Live CD45+Lymphocytes	CD3+TCRgd-	CD4+CD8-	CD45RA-				Live CD45+Lymphocytes/CD3+TCRgd-/CD4+CD8-	CD45RA- T helper cells	CD4+CD45RA-
16	Live CD45+Lymphocytes	CD3+TCRgd-	CD4+CD8-	CD45RA-	CXCR5+			Live CD45+Lymphocytes/CD3+TCRgd-/CD4+CD8-/CD45RA-	T follicular helper cells (Tfh)	CD4+CD45RA-CXCR5+(Tfh)
17	Live CD45+Lymphocytes	CD3+TCRgd-	CD4+CD8-	CD45RA-	CXCR5+	CXCR3+CCR6+		Live CD45+Lymphocytes/CD3+TCRgd-/CD4+CD8-/CD45RA-/CXCR5+	CXCR3+CCR6+ Tfh	Tfh: CXCR3+ , CCR6+
18	Live CD45+Lymphocytes	CD3+TCRgd-	CD4+CD8-	CD45RA-	CXCR5+	CXCR3+CCR6-		Live CD45+Lymphocytes/CD3+TCRgd-/CD4+CD8-/CD45RA-/CXCR5+	CXCR3+CCR6- Tfh (Tfh1)	Tfh: CXCR3+ , CCR6-
19	Live CD45+Lymphocytes	CD3+TCRgd-	CD4+CD8-	CD45RA-	CXCR5+	CXCR3-CCR6+		Live CD45+Lymphocytes/CD3+TCRgd-/CD4+CD8-/CD45RA-/CXCR5+	CXCR3-CCR6+ Tfh (Tfh17)	Tfh: CXCR3- , CCR6+
20	Live CD45+Lymphocytes	CD3+TCRgd-	CD4+CD8-	CD45RA-	CXCR5+	CXCR3-CCR6-		Live CD45+Lymphocytes/CD3+TCRgd-/CD4+CD8-/CD45RA-/CXCR5+	CXCR3-CCR6- Tfh (Tfh2)	Tfh: CXCR3- , CCR6-
21	Live CD45+Lymphocytes	CD3+TCRgd-	CD4+CD8-	CD45RA-	CXCR5+	ICOS+PD-1+		Live CD45+Lymphocytes/CD3+TCRgd-/CD4+CD8-/CD45RA-/CXCR5+	ICOS+PD-1+ cTfh	Tfh: ICOS+ , PD-1+
22	Live CD45+Lymphocytes	CD3+TCRgd-	CD4+CD8-	CD45RA-	CXCR5+	ICOS+PD-1-		Live CD45+Lymphocytes/CD3+TCRgd-/CD4+CD8-/CD45RA-/CXCR5+	ICOS+PD-1- cTfh	Tfh: ICOS+ , PD-1-
23	Live CD45+Lymphocytes	CD3+TCRgd-	CD4+CD8-	CD45RA-	CXCR5+	ICOS-PD-1+		Live CD45+Lymphocytes/CD3+TCRgd-/CD4+CD8-/CD45RA-/CXCR5+	ICOS-PD-1+ cTfh	Tfh: ICOS- , PD-1+
24	Live CD45+Lymphocytes	CD3+TCRgd-	CD4+CD8-	CD45RA-	CXCR5+	ICOS-PD-1-		Live CD45+Lymphocytes/CD3+TCRgd-/CD4+CD8-/CD45RA-/CXCR5+	ICOS-PD-1- Tfh	Tfh: ICOS- , PD-1-
25	Live CD45+Lymphocytes	CD3+TCRgd-	CD4+CD8-	CD45RA-	CXCR3+CCR6+			Live CD45+Lymphocytes/CD3+TCRgd-/CD4+CD8-	CXCR3+CCR6+ T helper	Th: CXCR3+ , CCR6+
26	Live CD45+Lymphocytes	CD3+TCRgd-	CD4+CD8-	CD45RA-	CXCR3+CCR6-			Live CD45+Lymphocytes/CD3+TCRgd-/CD4+CD8-	CXCR3+CCR6- T helper (Th1)	Th: CXCR3+ , CCR6-
27	Live CD45+Lymphocytes	CD3+TCRgd-	CD4+CD8-	CD45RA-	CXCR3-CCR6+			Live CD45+Lymphocytes/CD3+TCRgd-/CD4+CD8-	CXCR3-CCR6+ T helper (Th17)	Th: CXCR3- , CCR6+
28	Live CD45+Lymphocytes	CD3+TCRgd-	CD4+CD8-	CD45RA-	CXCR3-CCR6-			Live CD45+Lymphocytes/CD3+TCRgd-/CD4+CD8-	CXCR3-CCR6- T helper (Th2)	Th: CXCR3- , CCR6-
29	Live CD45+Lymphocytes	CD3+TCRgd-	CD4+CD8-	CD45RA-CCR7+				Live CD45+Lymphocytes/CD3+TCRgd-/CD4+CD8-	CD45RA-CCR7+ T helper cells	CD4+CD45RA-CCR7+
30	Live CD45+Lymphocytes	CD3+TCRgd-	CD4+CD8-	CD45RA-CCR7+	CD28+			Live CD45+Lymphocytes/CD3+TCRgd-/CD4+CD8-/CD45RA-CCR7+	Central Memory T helper	Central Memory CD4+
31	Live CD45+Lymphocytes	CD3+TCRgd-	CD4+CD8-	CD45RA-CCR7-				Live CD45+Lymphocytes/CD3+TCRgd-/CD4+CD8-	CD45RA-CCR7- T helper cells	CD4+CD45RA-CCR7-
32	Live CD45+Lymphocytes	CD3+TCRgd-	CD4+CD8-	CD45RA-CCR7-	CD28+CD27+			Live CD45+Lymphocytes/CD3+TCRgd-/CD4+CD8-/CD45RA-CCR7-	Early Effector memory T helper	Early Effector memory CD4+
33	Live CD45+Lymphocytes	CD3+TCRgd-	CD4+CD8-	CD45RA-CCR7-	CD28+CD27-			Live CD45+Lymphocytes/CD3+TCRgd-/CD4+CD8-/CD45RA-CCR7-	Early Like Effector memory T helper	Early Like Effector memory CD4+
34	Live CD45+Lymphocytes	CD3+TCRgd-	CD4+CD8-	CD45RA-CCR7-	CD28-CD27-			Live CD45+Lymphocytes/CD3+TCRgd-/CD4+CD8-/CD45RA-CCR7-	Terminal Effector memory T helper	Terminal Effector memory CD4+
35	Live CD45+Lymphocytes	CD3+TCRgd-	CD4+CD8-	CD127lowCD25high				Live CD45+Lymphocytes/CD3+TCRgd-/CD4+CD8-	CD127lowCD25high T regulatory cells	CD4+CD127lowCD25high
36	Live CD45+Lymphocytes	CD3+TCRgd-	CD4+CD8-	CD127lowCD25high	CD45RA+HLA-DR-			Live CD45+Lymphocytes/CD3+TCRgd-/CD4+CD8-/CD127lowCD25high	CD45RA+HLA-DR- T regulatory cells	Treg CD45RA+HLA-DR-
37	Live CD45+Lymphocytes	CD3+TCRgd-	CD4+CD8-	CD127lowCD25high	CD45RA-HLA-DR+			Live CD45+Lymphocytes/CD3+TCRgd-/CD4+CD8-/CD127lowCD25high	CD45RA-HLA-DR+ T regulatory cells	Treg HLA-DR+CD45RA-
38	Live CD45+Lymphocytes	CD3+TCRgd-	CD4+CD8-	CD127lowCD25high	CD45RA-HLA-DR-			Live CD45+Lymphocytes/CD3+TCRgd-/CD4+CD8-/CD127lowCD25high	CD45RA-HLA-DR- T regulatory cells	Treg HLA-DR-CD45RA-
39	Live CD45+Lymphocytes	CD3+TCRgd-	CD4+CD8+					Live CD45+Lymphocytes/CD3+TCRgd-	CD4+CD8+ T cells	CD4+CD8+
40	Live CD45+Lymphocytes	CD3+TCRgd-	CD4-CD8-					Live CD45+Lymphocytes/CD3+TCRgd-	CD4-CD8- T cells	CD4-CD8-
41	Live CD45+Lymphocytes	CD3+TCRgd-	CD4-CD8+					Live CD45+Lymphocytes/CD3+TCRgd-	cytotoxic T cells (Tc)	CD8+
42	Live CD45+Lymphocytes	CD3+TCRgd-	CD4-CD8+	CD45RA+CCR7+				Live CD45+Lymphocytes/CD3+TCRgd-/CD4-CD8+	CD45RA+CCR7+ Tc	CD8+CD45RA+CCR7+
43	Live CD45+Lymphocytes	CD3+TCRgd-	CD4-CD8+	CD45RA+CCR7+	CD28+			Live CD45+Lymphocytes/CD3+TCRgd-/CD4-CD8+/CD45RA+CCR7+	Naive Tc	Naive CD8+
44	Live CD45+Lymphocytes	CD3+TCRgd-	CD4-CD8+	CD45RA+CCR7-				Live CD45+Lymphocytes/CD3+TCRgd-/CD4-CD8+	CD45RA+CCR7- Tc	CD8+CD45RA+CCR7-
45	Live CD45+Lymphocytes	CD3+TCRgd-	CD4-CD8+	CD45RA+CCR7-	CD28-CD27-			Live CD45+Lymphocytes/CD3+TCRgd-/CD4-CD8+/CD45RA+CCR7-	CD45RA+ Terminal Effector Tc	CD45RA+ Terminal Effector CD8+
46	Live CD45+Lymphocytes	CD3+TCRgd-	CD4-CD8+	CD45RA-CCR7+				Live CD45+Lymphocytes/CD3+TCRgd-/CD4-CD8+	CD45RA-CCR7+ Tc	CD8+CD45RA-CCR7+
47	Live CD45+Lymphocytes	CD3+TCRgd-	CD4-CD8+	CD45RA-CCR7+	CD28+			Live CD45+Lymphocytes/CD3+TCRgd-/CD4-CD8+/CD45RA-CCR7+	Central Memory Tc	Central Memory CD8+
48	Live CD45+Lymphocytes	CD3+TCRgd-	CD4-CD8+	CD45RA-CCR7-				Live CD45+Lymphocytes/CD3+TCRgd-/CD4-CD8+	CD45RA-CCR7- Tc	CD8+CD45RA-CCR7-
49	Live CD45+Lymphocytes	CD3+TCRgd-	CD4-CD8+	CD45RA-CCR7-	CD28+CD27+			Live CD45+Lymphocytes/CD3+TCRgd-/CD4-CD8+/CD45RA-CCR7-	Early Effector Tc	Early Effector CD8+
50	Live CD45+Lymphocytes	CD3+TCRgd-	CD4-CD8+	CD45RA-CCR7-	CD28+CD27-			Live CD45+Lymphocytes/CD3+TCRgd-/CD4-CD8+/CD45RA-CCR7-	Early Like Effector Tc	Early Like Effector CD8+
51	Live CD45+Lymphocytes	CD3+TCRgd-	CD4-CD8+	CD45RA-CCR7-	CD28-CD27+			Live CD45+Lymphocytes/CD3+TCRgd-/CD4-CD8+/CD45RA-CCR7-	Intermediate Effector Tc	Intermediate Effector CD8+
52	Live CD45+Lymphocytes	CD3+TCRgd-	CD4-CD8+	CD45RA-CCR7-	CD28-CD27-			Live CD45+Lymphocytes/CD3+TCRgd-/CD4-CD8+/CD45RA-CCR7-	Terminal Effector Tc	Terminal Effector CD8+
53	Live CD45+Lymphocytes	CD3-TCRgd-						Live CD45+Lymphocytes	CD3- TCRgd-	CD3- TCRgd-
54	Live CD45+Lymphocytes	CD3-TCRgd-	CD19-CD56-					Live CD45+Lymphocytes/CD3-TCRgd-	CD3-CD19-CD56-	CD3-CD19-CD56-
55	Live CD45+Lymphocytes	CD3-TCRgd-	CD19-CD56-	CD14-HLA-DR+				Live CD45+Lymphocytes/CD3-TCRgd-/CD19-CD56-	(CD3-CD19-CD56-CD14-)Lineage- HLA-DR+	Lin-DR+
56	Live CD45+Lymphocytes	CD3-TCRgd-	CD19-CD56-	CD14-HLA-DR+	CD11c+CD123int			Live CD45+Lymphocytes/CD3-TCRgd-/CD19-CD56-/CD14-HLA-DR+	CD11c+CD123int Dendritic cells	CD11c+CD123+
57	Live CD45+Lymphocytes	CD3-TCRgd-	CD19-CD56-	CD14-HLA-DR+	CD11c+CD123-			Live CD45+Lymphocytes/CD3-TCRgd-/CD19-CD56-/CD14-HLA-DR+	CD11c+ myeloid Dendritic cells	CD11c+CD123-
58	Live CD45+Lymphocytes	CD3-TCRgd-	CD19-CD56-	CD14-HLA-DR+	CD11c+			Live CD45+Lymphocytes/CD3-TCRgd-/CD19-CD56-/CD14-HLA-DR+	CD11c+Dendritic cells	CD11c+DCs
59	Live CD45+Lymphocytes	CD3-TCRgd-	CD19-CD56-	CD14-HLA-DR+	CD11c+	CD16+		Live CD45+Lymphocytes/CD3-TCRgd-/CD19-CD56-/CD14-HLA-DR+/CD11c+	CD11c+CD16+ Dendritic cells	CD11c+CD16+ DCs
60	Live CD45+Lymphocytes	CD3-TCRgd-	CD19-CD56-	CD14-HLA-DR+	CD11c+	CD16-		Live CD45+Lymphocytes/CD3-TCRgd-/CD19-CD56-/CD14-HLA-DR+/CD11c+	CD11c+CD16- Dendritic cells	CD11c+CD16- DCs
61	Live CD45+Lymphocytes	CD3-TCRgd-	CD19-CD56-	CD14-HLA-DR+	CD11c+	CD16-	CD1c+	Live CD45+Lymphocytes/CD3-TCRgd-/CD19-CD56-/CD14-HLA-DR+/CD11c+/CD16-	CD1c+ Dendritic cells	CD1c+ DCs
62	Live CD45+Lymphocytes	CD3-TCRgd-	CD19-CD56-	CD14-HLA-DR+	CD11c+	CD16-	CD1c-CD141+	Live CD45+Lymphocytes/CD3-TCRgd-/CD19-CD56-/CD14-HLA-DR+/CD11c+/CD16-	CD1c-CD141+ Dendritic cells	CD1c-CD141+ DCs
63	Live CD45+Lymphocytes	CD3-TCRgd-	CD19-CD56-	CD14-HLA-DR+	CD11c+	CD16-	CD1c-CD141-	Live CD45+Lymphocytes/CD3-TCRgd-/CD19-CD56-/CD14-HLA-DR+/CD11c+/CD16-	CD1c-CD141- Dendritic cells	CD1c-CD141- DCs
64	Live CD45+Lymphocytes	CD3-TCRgd-	CD19-CD56-	CD14-HLA-DR+	CD11c-CD123+			Live CD45+Lymphocytes/CD3-TCRgd-/CD19-CD56-/CD14-HLA-DR+	CD123+Plasmacytoid Dendritic cells	CD123+pDCs
65	Live CD45+Lymphocytes	CD3-TCRgd-	HLA-DR-					Live CD45+Lymphocytes/CD3-TCRgd-	CD3-HLA-DR-	CD3-HLA-DR-
66	Live CD45+Lymphocytes	CD3-TCRgd-	HLA-DR-	CD56highCD16-				Live CD45+Lymphocytes/CD3-TCRgd-/HLA-DR-	Early NK cells	Early NK
67	Live CD45+Lymphocytes	CD3-TCRgd-	HLA-DR-	CD56+CD16+				Live CD45+Lymphocytes/CD3-TCRgd-/HLA-DR-	Mature NK cells	Mature NK
68	Live CD45+Lymphocytes	CD3-TCRgd-	HLA-DR-	CD56lowCD16+				Live CD45+Lymphocytes/CD3-TCRgd-/HLA-DR-	Terminal NK cells	Terminal NK
69	Live CD45+Lymphocytes	CD3-TCRgd-	CD19-CD20-					Live CD45+Lymphocytes/CD3-TCRgd-	CD3-TCRgd-CD19-CD20-	CD3-TCRgd-CD19-CD20-
70	Live CD45+Lymphocytes	CD3-TCRgd-	CD19-CD20-	CD14-CD123-				Live CD45+Lymphocytes/CD3-TCRgd-/CD19-CD20-	CD14-CD123-	CD14-CD123-
71	Live CD45+Lymphocytes	CD3-TCRgd-	CD19-CD20-	CD14-CD123-	CD127+HLA-DR-			Live CD45+Lymphocytes/CD3-TCRgd-/CD19-CD20-/CD14-CD123-	Total ILCs (Innate lymphoid cells)	Total ILCs
72	Live CD45+Lymphocytes	CD3-TCRgd-	CD19+CD20+/-					Live CD45+Lymphocytes/CD3-TCRgd-	B cells (CD19+CD20+/-)	CD19+CD20+_-
73	Live CD45+Lymphocytes	CD3-TCRgd-	CD19+CD20+/-	CD27+CD38+				Live CD45+Lymphocytes/CD3-TCRgd-/CD19+CD20+/-	CD27+CD38+ B cells	CD19+CD27+CD38+
74	Live CD45+Lymphocytes	CD3-TCRgd-	CD19+CD20+/-	CD27+CD38+	CD20lowCD21low			Live CD45+Lymphocytes/CD3-TCRgd-/CD19+CD20+/-/CD27+CD38+	CD19+CD27+CD38+CD20lowCD21low Plasmablast	CD19+CD27+CD38+CD20lowCD21low
75	Live CD45+Lymphocytes	CD3-TCRgd-	CD19+CD20+/-	IgD+CD27+				Live CD45+Lymphocytes/CD3-TCRgd-/CD19+CD20+/-	IgD+CD27+	IgD+CD27+
76	Live CD45+Lymphocytes	CD3-TCRgd-	CD19+CD20+/-	IgD+CD27-				Live CD45+Lymphocytes/CD3-TCRgd-/CD19+CD20+/-	IgD+CD27- naïve B cells	IgD+CD27-
77	Live CD45+Lymphocytes	CD3-TCRgd-	CD19+CD20+/-	IgD-				Live CD45+Lymphocytes/CD3-TCRgd-/CD19+CD20+/-	IgD- B cells	IgD-
78	Live CD45+Lymphocytes	CD3-TCRgd-	CD19+CD20+/-	IgD-	CD20+			Live CD45+Lymphocytes/CD3-TCRgd-/CD19+CD20+/-/IgD-	IgD- memory B cells	IgD- memory
79	Live CD45+Lymphocytes	CD3-TCRgd-	CD19+CD20+/-	IgD-	CD20+	IgG+IgM-		Live CD45+Lymphocytes/CD3-TCRgd-/CD19+CD20+/-/IgD-/CD20+	IgG+ memory B cells	IgG+
80	Live CD45+Lymphocytes	CD3-TCRgd-	CD19+CD20+/-	IgD-	CD20+	IgG-IgM+		Live CD45+Lymphocytes/CD3-TCRgd-/CD19+CD20+/-/IgD-/CD20+	IgM+ memory B cells	IgM+
81	Live CD45+Lymphocytes	CD3-TCRgd-	CD19+CD20+/-	IgD-	CD27+CD20-			Live CD45+Lymphocytes/CD3-TCRgd-/CD19+CD20+/-/IgD-	CD27+ Plasmablast	Plasmablast
82	Live CD45+Monocytes	CD14+CD16-						Live CD45+Monocytes	Classical Monocytes	Classical Mono
83	Live CD45+Monocytes	CD14+CD16+						Live CD45+Monocytes	Intermediate Monocytes	Intermediate Mono
84	Live CD45+Monocytes	CD14lowCD16+						Live CD45+Monocytes	Non-classical Monocytes	Non-classical Mono
85	Live	CD45int CD123+						Live	CD45int CD123+	CD45int CD123+
86	Live	CD45int CD123+	CD38+HLA-DR-					Live/CD45int CD123+	Basophils	CD45int CD123+ DR- CD38+
87	Live CD45+Lymphocytes	CD3+TCRgd-	CD4+CD8-	CD38+				Live CD45+Lymphocytes/CD3+TCRgd-/CD4+CD8-	CD38+ activated T helper cells	CD38+ CD4+ T cells
88	Live CD45+Lymphocytes	CD3+TCRgd-	CD4+CD8-	CD38+ HLA-DR+				Live CD45+Lymphocytes/CD3+TCRgd-/CD4+CD8-	CD38+ HLA-DR+activated T helper cells	CD38+ HLA-DR+ CD4+ T cells
89	Live CD45+Lymphocytes	CD3+TCRgd-	CD4+CD8-	HLA-DR+				Live CD45+Lymphocytes/CD3+TCRgd-/CD4+CD8-	HLA-DR+activated T helper cells	HLA-DR+ CD4+ T cells
90	Live CD45+Lymphocytes	CD3+TCRgd-	CD4-CD8+	CD38+				Live CD45+Lymphocytes/CD3+TCRgd-/CD4-CD8+	CD38+ activated Tc	CD38+ CD8+ T cells
91	Live CD45+Lymphocytes	CD3+TCRgd-	CD4-CD8+	CD38+ HLA-DR+				Live CD45+Lymphocytes/CD3+TCRgd-/CD4-CD8+	CD38+ HLA-DR+ activated Tc	CD38+ HLA-DR+CD8+ T cells
92	Live CD45+Lymphocytes	CD3+TCRgd-	CD4-CD8+	HLA-DR+				Live CD45+Lymphocytes/CD3+TCRgd-/CD4-CD8+	HLA-DR+ activated Tc	HLA-DR+ CD8+ T cells
93	Live CD45+Lymphocytes	CD3+TCRgd-	CD4+CD8-	CD57+				Live CD45+Lymphocytes/CD3+TCRgd-/CD4+CD8-	CD57+ T helper (exhausted/senescent)	CD57+ CD4+ T cells
94	Live CD45+Lymphocytes	CD3+TCRgd-	CD4+CD8-	CD57+ PD-1+				Live CD45+Lymphocytes/CD3+TCRgd-/CD4+CD8-	CD57+ PD-1+ T helper (exhausted/senescent)	CD57+ PD-1+ CD4+ T cells
95	Live CD45+Lymphocytes	CD3+TCRgd-	CD4+CD8-	PD-1+				Live CD45+Lymphocytes/CD3+TCRgd-/CD4+CD8-	PD-1+ T helper (exhausted/senescent)	PD-1+ CD4+ T cells
96	Live CD45+Lymphocytes	CD3+TCRgd-	CD4-CD8+	CD57+				Live CD45+Lymphocytes/CD3+TCRgd-/CD4-CD8+	CD57+ Tc (exhausted/senescent)	CD57+ CD8+ T cells
97	Live CD45+Lymphocytes	CD3+TCRgd-	CD4-CD8+	CD57+ PD-1+				Live CD45+Lymphocytes/CD3+TCRgd-/CD4-CD8+	CD57+ PD-1+ Tc (exhausted/senescent)	CD57+ PD-1+ CD8+ T cells
98	Live CD45+Lymphocytes	CD3+TCRgd-	CD4-CD8+	PD-1+				Live CD45+Lymphocytes/CD3+TCRgd-/CD4-CD8+	PD-1+ Tc (exhausted/senescent)	PD-1+ CD8+ T cells
