## Supplementary Information Table 2 for "Influenza vaccination and single cell multiomics reveal sex dimorphic immune imprints of prior mild COVID-19"

### Sheet: A_CITEseq Panel (Biolegend)
Extended Data Table: Protein surface marker panel used for CITE-seq
	DNA_ID	Description	Clone	Barcode	Ensemble ID	Gene name
	C0006	anti-human CD86	IT2.2	GTCTTTGTCAGTGCA	ENSG00000114013	CD86
	C0007	anti-human CD274 (B7-H1, PD-L1)	29E.2A3	GTTGTCCGACAATAC	ENSG00000120217	CD274
	C0020	anti-human CD270 (HVEM, TR2)	122	TGATAGAAACAGACC	ENSG00000157873	TNFRSF14
	C0023	anti-human CD155 (PVR)	SKII.4	ATCACATCGTTGCCA	ENSG00000073008	PVR
	C0024	anti-human CD112 (Nectin-2)	TX31	AACCTTCCGTCTAAG	ENSG00000130202	NECTIN2
	C0026	anti-human CD47	CC2C6	GCATTCTGTCACCTA	ENSG00000196776	CD47
	C0029	anti-human CD48	BJ40	CTACGACGTAGAAGA	ENSG00000117091	CD48
	C0031	anti-human CD40	5C3	CTCAGATGGAGTATG	ENSG00000101017	CD40
	C0032	anti-human CD154	24-31	GCTAGATAGATGCAA	ENSG00000102245	CD40LG
	C0033	anti-human CD52	HI186	CTTTGTACGAGCAAA	ENSG00000169442	CD52
	C0034	anti-human CD3	UCHT1	CTCATTGTAACTCCT	ENSG00000167286	CD3D
	C0046	anti-human CD8	SK1	GCGCAACTTGATGAT	ENSG00000153563	CD8A
	C0047	anti-human CD56	5.1H11	TCCTTTCCTGATAGG	ENSG00000149294	NCAM1
	C0050	anti-human CD19	HIB19	CTGGGCAATTACTCG	ENSG00000177455	CD19
	C0052	anti-human CD33	P67.6	TAACTCAGGGCCTAT	ENSG00000105383	CD33
	C0053	anti-human CD11c	S-HCL-3	TACGCCTATAACTTG	ENSG00000140678	ITGAX
	C0058	anti-human HLA-A,B,C	W6/32	TATGCGAGGCTTATC	ENSG00000206503	HLA-A
	C0063	anti-human CD45RA	HI100	TCAATCCTTCCGCTT	ENSG00000081237	PTPRC
	C0064	anti-human CD123	6H6	CTTCACTCTGTCAGG	ENSG00000185291	IL3RA
	C0066	anti-human CD7	CD7-6B7	TGGATTCCCGGACTT	ENSG00000173762	CD7
	C0068	anti-human CD105	43A3	ATCGTCGAGAGCTAG	ENSG00000106991	ENG
	C0070	anti-human/mouse CD49f	GoH3	TTCCGAGGATGATCT	ENSG00000091409	ITGA6
	C0071	anti-human CD194 (CCR4)	L291H4	AGCTTACCTGCACGA	ENSG00000183813	CCR4
	C0072	anti-human CD4	RPA-T4	TGTTCCCGCTCAACT	ENSG00000010610	CD4
	C0073	anti-mouse/human CD44	IM7	TGGCTTCAGGTCCTA	ENSG00000026508	CD44
	C0081	anti-human CD14	M5E2	TCTCAGACCTCCGTA	ENSG00000170458	CD14
	C0083	anti-human CD16	3G8	AAGTTCACTCTTTGC	ENSG00000203747	FCGR3A
	C0085	anti-human CD25	BC96	TTTGTCCTGTACGCC	ENSG00000134460	IL2RA
	C0087	anti-human CD45RO	UCHL1	CTCCGAATCATGTTG	ENSG00000081237	PTPRC
	C0088	anti-human CD279	EH12.2H7	ACAGCGCCGTATTTA	ENSG00000188389	PDCD1
	C0089	anti-human TIGIT (VSTM3)	A15153G	TTGCTTACCGCCAGA	ENSG00000181847	TIGIT
	C0090	Mouse IgG1, κ isotype Ctrl	MOPC-21	GCCGGACGACATTAA
	C0091	Mouse IgG2a, κ isotype Ctrl	MOPC-173	CTCCTACCTAAACTG
	C0092	Mouse IgG2b, κ isotype Ctrl	MPC-11	ATATGTATCACGCGA
	C0095	Rat IgG2b, κ Isotype Ctrl	RTK4530	GATTCTTGACGACCT
	C0100	anti-human CD20	2H7	TTCTGGGTCCCTAGA	ENSG00000156738	MS4A1
	C0101	anti-human CD335 (NKp46)	9E2	ACAATTTGAACAGCG	ENSG00000189430	NCR1
	C0124	anti-human CD31	WM59	ACCTTTATGCCACGG	ENSG00000261371	PECAM1
	C0134	anti-human CD146	P1H12	CCTTGGATAACATCA	ENSG00000076706	MCAM
	C0136	anti-human IgM	MHM-88	TAGCGAGCCCGTATA	ENSG00000211899	IGHM
	C0138	anti-human CD5	UCHT2	CATTAACGGGATGCC	ENSG00000110448	CD5
	C0140	anti-human CD183 (CXCR3)	G025H7	GCGATGGTAGATTAT	ENSG00000186810	CXCR3
	C0141	anti-human CD195 (CCR5)	J418F1	CCAAAGTAAGAGCCA	ENSG00000160791	CCR5
	C0142	anti-human CD32	FUN-2	GCTTCCGAATTACCG	ENSG00000143226	FCGR2A
	C0143	anti-human CD196 (CCR6)	G034E3	GATCCCTTTGTCACT	ENSG00000112486	CCR6
	C0144	anti-human CD185 (CXCR5)	J252D4	AATTCAACCGTCGCC	ENSG00000160683	CXCR5
	C0145	anti-human CD103 (Integrin αE)	Ber-ACT8	GACCTCATTGTGAAT	ENSG00000083457	ITGAE
	C0146	anti-human CD69	FN50	GTCTCTTGGCTTAAA	ENSG00000110848	CD69
	C0147	anti-human CD62L	DREG-56	GTCCCTGCAACTTGA	ENSG00000188404	SELL
	C0149	anti-human CD161	HP-3G10	GTACGCAGTCCTTCT	ENSG00000111796	KLRB1
	C0151	anti-human CD152 (CTLA-4)	BNI3	ATGGTTCACGTAATC	ENSG00000163599	CTLA4
	C0152	anti-human CD223 (LAG-3)	11C3C65	CATTTGTCTGCCGGT	ENSG00000089692	LAG3
	C0153	anti-human KLRG1 (MAFA)	SA231A2	CTTATTTCCTGCCCT	ENSG00000139187	KLRG1
	C0154	anti-human CD27	O323	GCACTCCTGCATGTA	ENSG00000139193	CD27
	C0155	anti-human CD107a (LAMP-1)	H4A3	CAGCCCACTGCAATA	ENSG00000185896	LAMP1
	C0156	anti-human CD95 (Fas)	DX2	CCAGCTCATTAGAGC	ENSG00000026103	FAS
	C0158	anti-human CD134 (OX40)	Ber-ACT35 (ACT35)	AACCCACCGTTGTTA	ENSG00000186827	TNFRSF4
	C0159	anti-human HLA-DR	L243	AATAGCGAGCAAGTA	ENSG00000204287	HLA-DRA
	C0160	anti-human CD1c	L161	GAGCTACTTCACTCG	ENSG00000158481	CD1C
	C0161	anti-human CD11b	ICRF44	GACAAGTGATCTGCA	ENSG00000169896	ITGAM
	C0162	anti-human CD64	10.1	AAGTATGCCCTACGA	ENSG00000150337	FCGR1A
	C0163	anti-human CD141 (Thrombomodulin)	M80	GGATAACCGCGCTTT	ENSG00000178726	THBD
	C0164	anti-human CD1d	51.1	TCGAGTCGCTTATCA	ENSG00000158473	CD1D
	C0165	anti-human CD314 (NKG2D)	1D11	CGTGTTTGTTCCTCA	ENSG00000213809	KLRK1
	C0167	anti-human CD35	E11	ACTTCCGTCGATCTT	ENSG00000203710	CR1
	C0168	anti-human CD57 Recombinant	QA17A04	AACTCCCTATGGAGG	ENSG00000109956	B3GAT1
	C0170	anti-human CD272 (BTLA)	MIH26	GTTATTGGACTAAGG	ENSG00000186265	BTLA
	C0171	anti-human/mouse/rat CD278 (ICOS)	C398.4A	CGCGCACCCATTAAA	ENSG00000163600	ICOS
	C0174	anti-human CD58 (LFA-3)	TS2/9	GTTCCTATGGACGAC	ENSG00000116815	CD58
	C0176	anti-human CD39	A1	TTACCTGGTATCCGT	ENSG00000138185	ENTPD1
	C0179	anti-human CX3CR1	K0124E1	AGTATCGTCTCTGGG	ENSG00000168329	CX3CR1
	C0180	anti-human CD24	ML5	AGATTCCTTCGTGTT	ENSG00000272398	CD24
	C0181	anti-human CD21	Bu32	AACCTAGTAGTTCGG	ENSG00000117322	CR2
	C0185	anti-human CD11a	TS2/4	TATATCCTTGTGAGC	ENSG00000005844	ITGAL
	C0187	anti-human CD79b (Igβ)	CB3-1	ATTCTTCAACCGAAG	ENSG00000007312	CD79B
	C0189	anti-human CD244 (2B4)	C1.7	TCGCTTGGATGGTAG	ENSG00000122223	CD244
	C0206	anti-human CD169 (Sialoadhesin, Siglec-1)	7-239	TACTCAGCGTGTTTG	ENSG00000088827	SIGLEC1
	C0214	anti-human/mouse integrin β7	FIB504	TCCTTGGATGTACCG	ENSG00000139626	ITGB7
	C0215	anti-human CD268 (BAFF-R)	11C1	CGAAGTCGATCCGTA	ENSG00000159958	TNFRSF13C
	C0216	anti-human CD42b	HIP1	TCCTAGTACCGAAGT	ENSG00000203618	GP1BB
	C0217	anti-human CD54	HA58	CTGATAGACTTGAGT	ENSG00000090339	ICAM1
	C0218	anti-human CD62P (P-Selectin)	AK4	CCTTCCGTATCCCTT	ENSG00000174175	SELP
	C0219	anti-human CD119 (IFN-γ R α chain)	GIR-208	TGTGTATTCCCTTGT	ENSG00000027697	IFNGR1
	C0224	anti-human TCR α/β	IP26	CGTAACGTAGAGCGA
	C0236	Rat IgG1, κ isotype Ctrl	RTK2071	ATCAGATGCCCTCAT
	C0238	Rat IgG2a, κ Isotype Ctrl	RTK2758	AAGTCAGGTTCGTTT
	C0241	Armenian Hamster IgG Isotype Ctrl	HTK888	CCTGTCATTAAGACT
	C0246	anti-human CD122 (IL-2Rβ)	TU27	TCATTTCCTCCGATT	ENSG00000100385	IL2RB
	C0247	anti-human CD267 (TACI)	1A1	AGTGATGGAGCGAAC	ENSG00000240505	TNFRSF13B
	C0352	anti-human FcεRIα	AER-37 (CRA-1)	CTCGTTTCCGTATCG	ENSG00000179639	FCER1A
	C0353	anti-human CD41	HIP8	ACGTTGTGGCCTTGT	ENSG00000005961	ITGA2B
	C0355	anti-human CD137 (4-1BB)	4B4-1	CAGTAAGTTCGGGAC	ENSG00000049249	TNFRSF9
	C0358	anti-human CD163	GHI/61	GCTTCTCCTTCCTTA	ENSG00000177575	CD163
	C0359	anti-human CD83	HB15e	CCACTCATTTCCGGT	ENSG00000112149	CD83
	C0363	anti-human CD124 (IL-4Rα)	G077F6	CCGTCCTGATAGATG	ENSG00000077238	IL4R
	C0364	anti-human CD13	WM15	TTTCAACGCCCTTTC	ENSG00000166825	ANPEP
	C0367	anti-human CD2	TS1/8	TACGATTTGTCAGGG	ENSG00000116824	CD2
	C0368	anti-human CD226 (DNAM-1)	11A8	TCTCAGTGTTTGTGG	ENSG00000150637	CD226
	C0369	anti-human CD29	TS2/16	GTATTCCCTCAGTCA	ENSG00000150093	ITGB1
	C0370	anti-human CD303 (BDCA-2)	201A	GAGATGTCCGAATTT	ENSG00000198178	CLEC4C
	C0371	anti-human CD49b	P1E6-C5	GCTTTCTTCAGTATG	ENSG00000164171	ITGA2
	C0373	anti-human CD81 (TAPA-1)	5A6	GTATCCTTCCTTGGC	ENSG00000110651	CD81
	C0384	anti-human IgD	IA6-2	CAGTCTCCGTAGAGT	ENSG00000211898	IGHD
	C0385	anti-human CD18	TS1/18	TATTGGGACACTTCT	ENSG00000160255	ITGB2
	C0386	anti-human CD28	CD28.2	TGAGAACGACCCTAA	ENSG00000178562	CD28
	C0389	anti-human CD38	HIT2	TGTACCCGCTTGTGA	ENSG00000004468	CD38
	C0390	anti-human CD127 (IL-7Rα)	A019D5	GTGTGTTGTCCTATG	ENSG00000168685	IL7R
	C0391	anti-human CD45	HI30	TGCAATTACCCGGAT	ENSG00000081237	PTPRC
	C0393	anti-human CD22	S-HCL-1	GGGTTGTTGTCTTTG	ENSG00000012124	CD22
	C0394	anti-human CD71	CY1G4	CCGTGTTCCTCATTA	ENSG00000072274	TFRC
	C0396	anti-human CD26	BA5b	GGTGGCTAGATAATG	ENSG00000197635	DPP4
	C0407	anti-human CD36	5-271	TTCTTTGCCTTGCCA	ENSG00000135218	CD36
	C0420	anti-human CD158 (KIR2DL1/S1/S3/S5)	HP-MA4	TATCAACCAACGCTT	ENSG00000125498	KIR2DL1
	C0575	anti-human CD49a	TS2/7	ACTGATGGACTCAGA	ENSG00000213949	ITGA1
	C0576	anti-human CD49d	9F10	CCATTCAACTTCCGG	ENSG00000115232	ITGA4
	C0577	anti-human CD73 (Ecto-5'-nucleotidase)	AD2	CAGTTCCTCAGTTCG	ENSG00000135318	NT5E
	C0581	anti-human TCR Vα7.2	3C10	TACGAGCAGTATTCA
	C0582	anti-human TCR Vδ2	B6	TCAGTCAGATGGTAT
	C0591	anti-human LOX-1	15C4	ACCCTTTACCGAATA	ENSG00000173391	OLR1
	C0592	anti-human CD158b (KIR2DL2/L3, NKAT2)	DX27	GACCCGTAGTTTGAT	ENSG00000243772	KIR2DL3
	C0599	anti-human CD158e1 (KIR3DL1, NKB1)	DX9	GGACGCTTTCCTTGA	ENSG00000167633	KIR3DL1
	C0830	anti-human CD319 (CRACC)	162.1	AGTATGCCATGTCTT	ENSG00000026751	SLAMF7
	C0845	anti-human CD99	3B2/TA8	ACCCGTCCCTAAGAA	ENSG00000002586	CD99
	C0853	anti-human CLEC12A	50C1	CATTAGAGTCTGCCA	ENSG00000172322	CLEC12A
	C0864	anti-human CD352 (NTB-A)	NT-7	AGTTTCCACTCAGGC	ENSG00000162739	SLAMF6
	C0867	anti-human CD94	DX22	CTTTCCGGTCCTACA	ENSG00000134539	KLRD1
	C0894	anti-human Ig light chain κ	MHK-49	AGCTCAGCCAGTATG	ENSG00000211592	IGKC
	C0896	anti-human CD85j (ILT2)	GHI/75	CCTTGTGAGGCTATG	ENSG00000104972	LILRB1
	C0897	anti-human CD23	EBVCS-5	TCTGTATAACCGTCT	ENSG00000104921	FCER2
	C0898	anti-human Ig light chain λ	MHL-38	CAGCCAGTAAGTCAC
	C0902	anti-human CD328 (Siglec-7)	6-434	CTTAGCATTTCACTG	ENSG00000168995	SIGLEC7
	C0912	anti-human GPR56	CG4	GCCTAGTTTCCGTTT	ENSG00000205336	ADGRG1
	C0918	anti-human HLA-E	3D12	GAGTCGAGAAATCAT	ENSG00000204592	HLA-E
	C0920	anti-human CD82	ASL-24	TCCCACTTCCGCTTT	ENSG00000085117	CD82
	C0944	anti-human CD101 (BB27)	BB27	CTACTTCCCTGTCAA	ENSG00000134256	CD101
	C1046	anti-human CD88 (C5aR)	S5/1	GCCGCATGAGAAACA	ENSG00000197405	C5AR1
	C1052	anti-human CD224	KF29	CTGATGAGATGTCAG	ENSG00000100031	GGT1
	C0951	PE Streptavidin	NA	AACCTTTGCCACTGC	NA	NA
		Biotinylated Recombinant SARS-CoV-2 S Protein S1	NA	NA	NA	NA
